# Genetics of Motor Neuron Disease in New Zealand

**DOI:** 10.1101/2024.09.24.24314000

**Authors:** Miran Mrkela, Miriam Rodrigues, Serey Naidoo, Jules B.L. Devaux, Siobhan E. Kirk, Chitra Vinnakota, Christina M. Buchanan, Dympna Mulroy, Harry Fraser, Jessie C. Jacobsen, Hannah Wyatt, Kylie Drake, Elsa Parker, Howard Potter, Lyndal Henden, Emily P. McCann, Kelly L. Williams, Anjali K. Henders, Richard H. Roxburgh, Emma L. Scotter

**Affiliations:** School of Biological Sciences, The University of Auckland, Auckland, New Zealand; Centre for Brain Research, The University of Auckland, Auckland, New Zealand; Neurology Department, Te Toka Tumai, Te Whatu Ora, Auckland, New Zealand; Canterbury Health Laboratories, Te Whatu Ora, Waitaha Canterbury, Christchurch, New Zealand; Macquarie University Centre for Motor Neuron Disease Research, Faculty of Medicine, Health and Human Sciences, Macquarie University, Sydney, NSW, Australia; The University of Queensland, Queensland Brain Institute, Brisbane, QLD, Australia; Neurogenetics Research Clinic, School of Medicine, Faculty of Medical and Health Sciences, University of Auckland, Auckland, New Zealand

**Keywords:** Amyotrophic lateral sclerosis, motor neuron disease, *C9orf72*, *SOD1*, genetic screening, New Zealand, pre-symptomatic, genetics

## Abstract

Motor neuron disease (MND) is a group of neurodegenerative diseases characterised by adult-onset progressive degeneration of motor neurons, of which amyotrophic lateral sclerosis (ALS) is the most common. MND is clinically heterogenous with complex aetiology, being caused by or associated with over 40 different genes, along with multiple environmental risk factors. Although New Zealand has one of the highest incidence and mortality rates of MND globally, the reasons for this are yet to be determined.

In light of this lack of systematic genetic MND research in New Zealand, we sought to identify the frequencies of genetic variants in known MND-linked genes in people in New Zealand with MND. A total of 184 participants were enrolled; 149 with a clinical diagnosis of MND and 35 who were clinically unaffected but at risk of familial MND. Of the 149 affected, 128 had sporadic MND, and 21 had familial MND. Participants’ DNA was screened for genetic variation in 46 MND-associated genes using a combination of Sanger sequencing, Illumina single nucleotide polymorphism (SNP) microarray, repeat-primed PCR for *C9orf72*, and an Invitae gene panel.

Clinical phenotypes of participants with MND recapitulated the trends seen in European reference populations with both males, and individuals with spinal onset, having earlier disease onset. Thirty three of the 184 participants (17.9%) carried known pathogenic variants; the majority had *C9orf72* hexanucleotide repeat expansion (24/34), and the remainder had previously reported pathogenic genetic variants in *SOD1* (9/34; p.(Ile114Thr) and p.(Glu101Gly)). All NZ *SOD1* p.(Ile114Thr) cases (n=4) were distantly related (identical-by- descent) to one another and a cluster of >30 MND cases from Australia with the same variant. Variants of interest were identified in 14 participants, of which splicing variants *DCTN1*:c.279+1G>C and *ATP13A2* p.(Lys804=) are subject to ongoing study. Of the pathogenic variants, 48.4% were identified in pre-symptomatic unaffected individuals with a family history, highlighting the importance of offering cascade testing and symptom surveillance for families, particularly as gene-specific treatments are becoming available.
