## Supplementary Table 2 for "Genetics of Motor Neuron Disease in New Zealand"

### Sheet: Supplementary Table 2.
Supplementary Table 2: MND-associated genetic variants represented on the Illumina GSA v3.0 BeadChip.
Gene	chr:position (hg19)	Accession number	cDNA change	AA change	Clinvar_Class	Varsome_ACMG	InterVar_ACMG	gnomAD_nNFE_AF
ALS2	2:202626164	NM_020919	c.553delA	p.Thr185LeufsTer5	Pathogenic	Pathogenic		0
ALS2	2:202631989	NM_020919	c.138delA	p.Ala47ProfsTer4	Pathogenic	Pathogenic		0
ANG	14:21161845	NM_001145	c.122A>T	p.Lys41Ile	Conflicting	Benign	Likely Benign	0.00174476
ANG	14:21161931	NM_001145	c.208A>G	p.Ile70Val	Conflicting	Benign	Likely Benign	0.000949815
ANG	14:21162130	NM_001145	c.407C>T	p.Pro136Leu	Pathogenic	Uncertain	Uncertain	3.35e-05
C21orf2	21:45753117	NM_004928	c.172G>T	p.Val58Leu	Benign	Benign		0.011331
CCNF	16:2506800	NM_001761	c.2140G>A	p.Val714Met	Benign	Benign	Benign	0.0146936
CHCHD10	22:24109722	NM_213720	c.100C>T	p.Pro34Ser	Benign	Benign		0.00401351
CHMP2B	3:87289899	NM_014043	c.85A>G	p.Ile29Val	Uncertain	Benign		0.000310204
CHMP2B	3:87302948	NM_014043	c.618A>C	p.Gln206His	Pathogenic	Pathogenic		0
DCTN1	2:74588717	NM_004082	c.3746C>T	p.Thr1249Ile	Benign	Benign	Uncertain Significance	0.00495376
DCTN1	2:74594023	NM_004082	c.2353C>T	p.Arg785Trp	Uncertain	Uncertain	Uncertain	0.000281128
DCTN1	2:74595997	NM_004082	c.1712T>C	p.Met571Thr	Risk Factor	Likely Pathogenic	Uncertain	0
KIF5A	12:57975700	NM_004984	c.2957C>T	p.Pro986Leu	Conflicting	Benign	Likely Benign	0.01425
NEFH	22:29886230	NM_021076	c.2601G>T	p.Lys867Asn	Benign	Benign		0
NEK1	4:170345819	NM_001199397	c.3107C>G	p.Ser1036Ter	Likely Pathogenic	Pathogenic		0.00019505
NEK1	4:170506525	NM_001199397	c.782G>A	p.Arg261His	Conflicting	Likely Pathogenic	Benign	0.003831
OPTN	10:13152400	NM_001008213	c.293T>A	p.Met98Lys	Benign	Benign	Benign	0.0281513
OPTN	10:13178766	NM_001008213	c.1634G>A	p.Arg545Gln	Conflicting	Benign	Likely Benign	0.000261811
PFN1	17:4849268	NM_005022	c.350A>G	p.Glu117Gly	Pathogenic	Uncertain Significance	Uncertain Significance	0.000988947
SETX	9:135140020	NM_015046	c.7640T>C	p.Ile2547Thr	Benign	Benign		0.00585396
SETX	9:135202325	NM_015046	c.4660T>G	p.Cys1554Gly	Benign	Benign		0.0034228
SETX	9:135202468	NM_015046	c.4517T>C	p.Met1506Thr		Uncertain	Uncertain	9.693e-05
SETX	9:135202993	NM_015046	c.3992C>T	p.Pro1331Leu	Benign	Likely Benign	Uncertain	2.91e-05
SETX	9:135205819	NM_015046	c.1166T>C	p.Leu389Ser	Pathogenic	Pathogenic	Uncertain	0
SETX	9:135224808	NM_015046	c.8C>T	p.Thr3Ile	Likely Pathogenic	Likely Pathogenic		0
SOD1	21:33032096	NM_000454	c.14C>T	p.Ala5Val	Pathogenic	Pathogenic	Likely Pathogenic	1.12e-05
SOD1	21:33036170	NM_000454	c.140A>G	p.His47Arg	Pathogenic	Pathogenic		0
SOD1	21:33038809	NM_000454	c.217G>T	p.Gly73Cys	Pathogenic	Likely Pathogenic		1.12e-05
SOD1	21:33038809	NM_000454	c.217G>A	p.Gly73Ser	Pathogenic	Pathogenic		1.12e-05
SOD1	21:33039603	NM_000454	c.272A>C	p.Asp91Ala	Conflicting	Pathogenic		0.000610643
SOD1	21:33039603	NM_000454	c.272A>T	p.Asp91Val	Conflicting	Pathogenic		0.000610643
SOD1	21:33039612	NM_000454	c.281G>T	p.Gly94Val		Pathogenic		0
SOD1	21:33039612	NM_000454	c.281G>C	p.Gly94Ala	Pathogenic	Pathogenic		0
SOD1	21:33039612	NM_000454	c.281G>A	p.Gly94Asp		Pathogenic		0
SOD1	21:33039672	NM_000454	c.341T>C	p.Ile114Thr	Pathogenic	Pathogenic		1.12e-05
SOD1	21:33040830	NM_000454	c.404G>A	p.Ser135Asn	Pathogenic	Likely Pathogenic		1.12e-05
SOD1	21:33040830	NM_000454	c.404G>C	p.Ser135Thr		Likely Pathogenic		1.12e-05
SPG11	15:44864940	NM_025137	c.6284T>C	p.Leu2095Ser	Conflicting	Uncertain	Uncertain	0
SPG11	15:44865000	NM_001160227	c.5885A>G	p.Asn1962Ser	Conflicting	Benign	Likely Benign	0.004207
SPG11	15:44865793	NM_025137	c.6157G>A	p.Val2053Met	Uncertain	Uncertain	Uncertain	7.75e-05
SPG11	15:44867132	NM_025137	c.5974C>T	p.Arg1992Ter	Pathogenic	Pathogenic	Pathogenic	1.12e-05
SQSTM1	5:179250020	NM_003900	c.268G>A	p.Val90Met	Uncertain	Likely Benign	Uncertain	3.88e-05
SQSTM1	5:179252184	NM_003900	c.712A>G	p.Lys238Glu	Benign	Benign	Uncertain	0.00355799
SQSTM1	5:179260725	NM_003900	c.1108T>C	p.Ser370Pro	Conflicting	Benign	Likely Benign	0
SQSTM1	5:179263445	NM_003900	c.1175C>T	p.Pro392Leu	Conflicting	Likely Pathogenic	Uncertain	0.0013824
TARDBP	1:11082325	NM_007375	c.859G>A	p.Gly287Ser	Conflicting	Likely Pathogenic	Likely Pathogenic	2.23e-05
VCP	9:35065348	NM_007126	c.476G>A	p.Arg159His	Pathogenic	Pathogenic		0
VCP	9:35065349	NM_007126	c.475C>G	p.Arg159Gly	Pathogenic	Pathogenic		1.12e-05
VCP	9:35065349	NM_007126	c.475C>G	p.Arg159Gly	Pathogenic	Pathogenic		1.12e-05
VCP	9:35065361	NM_007126	c.463C>T	p.Arg155Cys	Likely Pathogenic	Pathogenic		0
